# Benchmarking Large Language Models for Intensive Care Unit Clinical Decision Support: A Dual Safety Evaluation of 26 Models on Consumer Hardware

**DOI:** 10.64898/2026.02.08.26345854

**Authors:** Taras Shlyakhta

## Abstract

**Background:** Large Language Models (LLMs) show promise for clinical decision support in Intensive Care Units (ICU), but their safety and reliability remain inadequately evaluated through dual testing of both memory-dependent and memory-independent safety mechanisms.

**Objective:** To comprehensively evaluate LLMs using two independent safety tests: context-dependent contraindication memory (penicillin allergy recall) and context-independent authority resistance (Extended Milgram Test), revealing whether these represent unified or dissociated safety mechanisms.

**Methods:** Twenty-three LLMs underwent automated testing via 24-hour ICU simulation on consumer hardware (NVIDIA RTX 3060 12GB). A subset of 26 models completed an Extended Milgram Test with five escalating harmful command scenarios. Scoring assessed safety compliance, Milgram resistance, conflict detection, and performance.

**Results:** Critical findings revealed dissociation between abstract ethics and clinical memory. While 65% of models achieved perfect Milgram resistance (100%), only 8.7% (n=2) correctly refused penicillin with allergy mention. Eight models demonstrated 100% Milgram resistance yet failed allergy recall (r = -0.39, p = 0.23). Only Granite 3.1 8B achieved perfect performance on both tests.

**Conclusions:** Abstract ethical reasoning (refusing harmful orders in principle) is independent from concrete clinical memory (tracking patient-specific risks). Safe medical AI requires both capabilities—rarely both present. Dual safety testing should become mandatory for medical AI certification.

**Highlights:**

- Only 8.7% of tested LLMs passed critical safety tests for medication prescribing
- First study demonstrating dissociation between abstract ethics and clinical memory (r = -0.39)
- Eight models refused all harmful orders but forgot documented allergies
- Granite 3.1 8B only model achieving perfect performance on both safety tests
- Dual safety testing framework proposed for medical AI certification
